# Reemergence and global distribution of an invasive lineage of *Streptococcus pneumoniae* serotype 2

**DOI:** 10.64898/2026.03.13.26347380

**Authors:** Yogesh Hooda, Arif Mohammad Tanmoy, Krishna Banik Pushpita, Naito Kanon, Hafizur Rahman, Hakka Naziat, Harry C H Hung, Roly Malaker, Md Hasanuzzaman, Apurba Rajib Malaker, Deb Purna Keya, Sudipta Deb Nath, Belal Hossain, Shampa Saha, Mohammad Jamal Uddin, Keith P Klugman, Mathuram Santosham, Lesley McGee, Stephen D Bentley, Stephanie W Lo, Senjuti Saha, Samir K Saha

## Abstract

*Streptococcus pneumoniae* is a leading cause of childhood meningitis, sepsis and pneumonia despite widespread implementation of pneumococcal conjugate vaccines (PCVs). Serotype 2, once a major invasive serotype that nearly disappeared in the mid-20th century, is not included in current vaccine formulations. Recent reports from multiple countries suggest potential re-emergence of serotype 2. Here, we present 30 years of hospital-based surveillance from Bangladesh (1993-2022), where serotype 2 accounted for 7.8% of invasive pneumococcal disease cases. Infections occurred predominantly in very young infants (median age, 3 months) and were largely associated with meningitis (91.3%), with nearly 90% of isolates recovered from cerebrospinal fluid. Comparative analysis of otitis media and nasopharyngeal carriage isolates demonstrated high invasive propensity relative to other serotypes. Whole genome sequencing of 170 serotype 2 isolates from 21 countries revealed that all modern isolates belong to the globally disseminated lineage GPSC96, which is distinct from the prototypical laboratory strain D39 (GPSC622). Phylodynamic reconstruction dated the emergence of GPSC96 to the late 19th century, with continued global circulation and largely preserved antibiotic susceptibility. These findings highlight serotype 2 as a potential invasive pneumococcal threat in countries such as Bangladesh and supports consideration of its inclusion in the next-generation conjugate vaccines.
