## Supplementary Table 1 for "Reemergence and global distribution of an invasive lineage of *Streptococcus pneumoniae* serotype 2"

### Sheet: Sheet1
Sample_ID	Lane_ID	PublicName	Source	Year	Country	Serotype	GPSC	ST	Overall_QC	pbp1a_allele	pbp2b_allele	pbp2x_allele	Penicillin_Res	Meropenam_Res	Chloramphenicol_Res	Chloramphenicol_Res_Genes	Cotrimoxazole_Res	Cotrimoxazole_Res_Genes	Erythromycin_Res	Erythromycin_Res_Genes	Fluroquinolone_Res	Fluroquinolone_Res_Mutations	Tetracycline_Res	Tetracycline_Res_Genes	Age_Range	Clinical_manifestation	SourceFinal	Decade	DecadeColor	Vaccine_Period__autocolour	StudyName	FacilityCollected	Gender	Disease	ClinicalManifest	ResProfile
ERR025820			Unknown	1956	USA	2	49	574	PASS	2	0	0	PenS	MerS	ChlS		CotS		EryS	-	FqS		TetS				Unknown	1950s	#33a02c							None
ERR026715			Unknown	1943	Denmark	2	96	3744	PASS	50	2	2	PenS	MerS	ChlS		CotS		EryS	-	FqS		TetS				Unknown	1940s	#377eb8							None
ERR047914			Unknown	2008	Thailand	2	96	1504	PASS	50	0	2	PenS	MerS	ChlR	catP	CotS		EryS	-	FqS		TetR	tetM			Unknown	2000s	#fb9a99							ChlR,TetR
ERR1192163	17794_8#152	GPS_MA_572	CSF	2011	Morocco	2	96	1504	PASS	50	0	2	PenS	MerS	ChlS		CotS		EryS	-	FqS		TetS			MENINGITIS	CSF	2010s	#ff7f00							None
ERR1202513	17966_5#63	GPS_MW_1005892	CSF	2010	Malawi	2	96	9476	PASS	50	0	2	PenS	MerS	ChlS		CotS		EryS	-	FqS		TetS			MENINGITIS	CSF	2010s	#ff7f00							None
ERR1202542	17966_5#92	GPS_MW_BKR5DO	Unknown	2014	Malawi	2	96	9476	PASS	50	0	2	PenS	MerS	ChlS		CotS		EryS	-	FqS		TetS		12-24 months		Unknown	2010s	#ff7f00							None
ERR1202544	17966_5#94	GPS_MW_BKQFG1	Blood	2014	Malawi	2	96	9476	PASS	50	0	2	PenS	MerS	ChlS		CotS		EryS	-	FqS		TetS		12-24 months	BACTERAEMIA	Blood	2010s	#ff7f00							None
ERR1214429	18090_1#109	GPS_US_PATH3765	Blood	2006	Bangladesh	2	96	74	PASS	50	0	2	PenS	MerS	ChlS		CotS		EryS	-	FqS		TetR	tetM	0-3 months		Blood	2000s	#fb9a99							TetR
ERR1214504	18090_1#184	GPS_US_PATH4248	NP_Carriage		Ethiopia	2	96	3744	PASS	50	2	2	PenS	MerS	ChlR	catQ	CotS		EryR	mefA,msrD	FqS		TetS			CARRIAGE	NP		#bebada							ChlR,EryR
ERR1214695	18090_2#187	GPS_HK_191	Blood/CSF	1997	China	2	96	1504	PASS	50	0	2	PenS	MerS	ChlS		CotS		EryS	-	FqS		TetR	tetM		UNSPECIFIED IPD	Blood/CSF	1990s	#b2df8a							TetR
ERR1288980	18456_1#171	GPS_MW_1303_UNC	CSF	2013	Malawi	2	96	9476	PASS	50	0	2	PenS	MerS	ChlS		CotS		EryS	-	FqS		TetS		>24 months	MENINGITIS	CSF	2010s	#ff7f00							None
ERR1422615	19084_8#102	GPS_US_PATH3638_R1	Blood	2007	Bangladesh	2	96	74	PASS	50	0	2	PenS	MerS	ChlS		CotS		EryS	-	FqS		TetR	tetM	0		Blood	2000s	#fb9a99							TetR
ERR1437954			Unknown		Unknown	2	49	574	PASS	2	0	0	PenS	MerS	ChlS		CotS		EryS	-	FqS		TetS				Unknown		#bebada							None
ERR1438703			Unknown		Unknown	2	622	595	PASS	2	0	2	PenS	MerS	ChlS		CotS		EryR	mefE	FqS		TetS				Unknown		#bebada							EryR
ERR1438971			Unknown	2010	UK	2	96	1504	PASS	50	0	NEW	PenS	MerS	ChlS		CotS		EryS	-	FqS		TetS				Unknown	2010s	#ff7f00							None
ERR1438987			Unknown	2011	UK	2	96	74	PASS	50	0	2	PenS	MerS	ChlS		CotI	folP	EryS	-	FqS		TetS				Unknown	2010s	#ff7f00							None
ERR1440686			Unknown	2010	UK	2	96	3744	PASS	50	2	2	PenS	MerS	ChlS		CotS		EryS	-	FqS		TetS				Unknown	2010s	#ff7f00							None
ERR1440801			Unknown	2004	UK	2	96	1504	PASS	50	0	2	PenS	MerS	ChlS		CotS		EryS	-	FqS		TetS				Unknown	2000s	#fb9a99							None
ERR1440805			Unknown	2004	UK	2	96	74	PASS	50	0	2	PenS	MerS	ChlS		CotS		EryS	-	FqS		TetS				Unknown	2000s	#fb9a99							None
ERR1440822			Unknown	2006	UK	2	96	74	PASS	50	0	2	PenS	MerS	ChlS		CotS		EryS	-	FqS		TetS				Unknown	2000s	#fb9a99							None
ERR1440839			Unknown	2006	UK	2	96	74	PASS	50	0	2	PenS	MerS	ChlS		CotS		EryS	-	FqS		TetS				Unknown	2000s	#fb9a99							None
ERR1440841			Unknown	2005	UK	2	96	1504	PASS	50	0	2	PenS	MerS	ChlS		CotS		EryS	-	FqS		TetS				Unknown	2000s	#fb9a99							None
ERR1658100	20402_4#33	GPS_GM_2719	NP_Carriage	2012	The_Gambia	2	96	74	PASS	50	0	2	PenS	MerS	ChlS		CotS		EryS	-	FqS		TetS			CARRIAGE	NP	2010s	#ff7f00							None
ERR1658140	20402_4#73	GPS_GM_2759	Blood	2015	The_Gambia	2	96	74	PASS	50	0	2	PenS	MerS	ChlS		CotS		EryS	-	FqS		TetS			MENINGITIS	Blood	2010s	#ff7f00							None
ERR1658174	20402_4#107	GPS_GM_2796	CSF		DRC	2	96	74	PASS	50	0	2	PenS	MerS	ChlS		CotS		EryS	-	FqS		TetS			MENINGITIS	CSF		#bebada							None
ERR1658181	20402_4#114	GPS_GM_2804	Sputum	2011	The_Gambia	2	96	74	PASS	50	0	2	PenS	MerS	ChlS		CotS		EryS	-	FqS		TetS			CARRIAGE	Sputum	2010s	#ff7f00							None
ERR1658242	20402_4#175	GPS_GM_2872	CSF	2015	The_Gambia	2	96	74	PASS	50	0	2	PenS	MerS	ChlS		CotS		EryS	-	FqS		TetS			MENINGITIS	CSF	2010s	#ff7f00							None
ERR1756423	20925_3#38	GPS_IN_P79	Blood	2015	India	2	96	74	PASS	50	0	2	PenS	MerS	ChlS		CotI	folP	EryS	-	FqS		TetS			BACTERAEMIA	Blood	2010s	#ff7f00							None
ERR2089195	21523_1#13	GPS_GM_3063	Blood	2015	The_Gambia	2	96	74	PASS	50	0	2	PenS	MerS	ChlS		CotS		EryS	-	FqS		TetS			OTHER	Blood	2010s	#ff7f00							None
ERR2089975	22276_1#98	GPS_GM_2061_R1	NP_Carriage	2010	The_Gambia	2	96	74	PASS	50	0	2	PenS	MerS	ChlS		CotS		EryS	-	FqS		TetS		>24 months	CARRIAGE	NP	2010s	#ff7f00							None
ERR2090004	22276_1#127	GPS_GM_3291	Blood	2016	The_Gambia	2	96	74	PASS	50	0	2	PenS	MerS	ChlS		CotS		EryS	-	FqS		TetS		12-24 months	PNEUMONIA	Blood	2010s	#ff7f00							None
ERR2090163	22335_7#61	GPS_IN_G46	Blood	2015	India	2	96	74	PASS	50	0	2	PenS	MerS	ChlS		CotI	folP	EryS	-	FqI	parE_D435N	TetS		>24 months	BACTERAEMIA	Blood	2010s	#ff7f00							None
ERR2090393	22667_7#121	GPS_IL_23552	Blood	2009	Israel	2	96	1504	PASS	50	0	2	PenS	MerS	ChlS		CotS		EryS	-	FqS		TetS		12-24 months		Blood	2000s	#fb9a99							None
ERR2090477	22667_8#15	GPS_NG_M3643	Blood	2016	Nigeria	2	96	74	PASS	50	0	2	PenS	MerS	ChlS		CotS		EryS	-	FqS		TetS			BACTERAEMIA	Blood	2010s	#ff7f00							None
ERR2090745	22841_2#14	GPS_IL_27029	Blood	2013	Israel	2	96	1504	PASS	50	0	2	PenS	MerS	ChlS		CotS		EryS	-	FqS		TetS		0-3 months		Blood	2010s	#ff7f00							None
ERR2090773	22841_2#42	GPS_IL_27317	Blood	2013	Israel	2	96	1504	PASS	50	0	2	PenS	MerS	ChlS		CotS		EryS	-	FqS		TetS		0-3 months		Blood	2010s	#ff7f00							None
ERR2090841	22841_2#110	GPS_IL_27063	Blood	2013	Israel	2	96	1504	PASS	50	0	2	PenS	MerS	ChlS		CotS		EryS	-	FqS		TetS		>24 months		Blood	2010s	#ff7f00							None
ERR2090895	22841_2#164	GPS_IL_8535	Blood/CSF	2005	Israel	2	96	1504	PASS	50	0	2	PenS	MerS	ChlS		CotS		EryS	-	FqS		TetS		>24 months		Blood/CSF	2000s	#fb9a99							None
ERR2091019	22841_3#98	GPS_IL_9416	Blood/CSF	2006	Israel	2	96	1504	PASS	50	0	2	PenS	MerS	ChlS		CotS		EryS	-	FqS		TetS		>24 months		Blood/CSF	2000s	#fb9a99							None
ERR2091075	22841_3#154	GPS_IL_10056	Blood/CSF	2007	Israel	2	96	1504	PASS	50	0	2	PenS	MerS	ChlS		CotS		EryS	-	FqS		TetS		>24 months		Blood/CSF	2000s	#fb9a99							None
ERR2091129	22841_4#20	GPS_IL_25366	Blood	2011	Israel	2	96	1504	PASS	50	0	2	PenS	MerS	ChlS		CotS		EryS	-	FqS		TetS		>24 months		Blood	2010s	#ff7f00							None
ERR2091196	22841_4#87	GPS_IL_26319	Blood	2012	Israel	2	96	1504	PASS	50	0	2	PenS	MerS	ChlS		CotS		EryS	-	FqS		TetS		12-24 months		Blood	2010s	#ff7f00							None
ERR2212792	24371_8#2	GPS_BD_74576	Blood	2008	Bangladesh	2	96	5083	PASS	50	0	2	PenS	MerS	ChlS		CotS		EryS	-	FqS		TetS		0-3 months		Blood	2000s	#fb9a99	pre-PCV	PneumoADIP	KWMCH	M	Meningitis	Disease	None
ERR2212812	24371_8#22	GPS_BD_34620	Blood & CSF	2008	Bangladesh	2	96	74	PASS	50	0	2	PenS	MerS	ChlS		CotI	folP	EryS	-	FqS		TetS		3-6 months		CSF	2000s	#fb9a99	pre-PCV	PneumoADIP	DSH	M	Pyogenic meningitis	Disease	None
ERR2212813	24371_8#23	GPS_BD_43330	CSF	2008	Bangladesh	2	96	5199	PASS	50	0	2	PenS	MerS	ChlS		CotS		EryS	-	FqS		TetS		3-6 months		CSF	2000s	#fb9a99	pre-PCV	PneumoADIP	SSF	M	Meningitis	Disease	None
ERR2212814	24371_8#24	GPS_BD_34375	CSF	2008	Bangladesh	2	96	74	PASS	50	0	2	PenS	MerS	ChlS		CotI	folP	EryS	-	FqS		TetS		0-3 months		CSF	2000s	#fb9a99	pre-PCV	PneumoADIP	DSH	M	Meningitis	Disease	None
ERR2212825	24371_8#35	GPS_BD_34284	Blood & CSF	2008	Bangladesh	2	96	74	PASS	50	0	2	PenS	MerS	ChlS		CotI	folP	EryS	-	FqS		TetS		3-6 months		CSF	2000s	#fb9a99	pre-PCV	PneumoADIP	DSH	M	Pyogenic meningitis	Disease	None
ERR2212827	24371_8#37	GPS_BD_64616	CSF	2008	Bangladesh	2	96	5083	PASS	50	0	2	PenS	MerS	ChlS		CotS		EryS	-	FqS		TetS		3-6 months		CSF	2000s	#fb9a99	pre-PCV	PneumoADIP	CMOSH	M	Meningitis	Disease	None
ERR2212828	24371_8#38	GPS_BD_34647	CSF	2008	Bangladesh	2	96	74	PASS	50	0	2	PenS	MerS	ChlS		CotI	folP	EryS	-	FqS		TetS		3-6 months		CSF	2000s	#fb9a99	pre-PCV	PneumoADIP	DSH	M	Meningitis with Sequale	Disease	None
ERR2212831	24371_8#41	GPS_BD_22782	Blood & CSF	2008	Bangladesh	2	96	5199	PASS	50	0	2	PenS	MerS	ChlS		CotS		EryS	-	FqS		TetS		0-3 months		CSF	2000s	#fb9a99	pre-PCV	PneumoADIP	SSMCH	F	Meningitis	Disease	None
ERR2212836	24371_8#46	GPS_BD_43675	Blood & CSF	2008	Bangladesh	2	96	74	PASS	50	0	2	PenS	MerS	ChlS		CotI	folP	EryS	-	FqS		TetS		0-3 months		CSF	2000s	#fb9a99	pre-PCV	PneumoADIP	SSF	M	Meningitis	Disease	None
ERR2212838	24371_8#48	GPS_BD_65951	Blood & CSF	2008	Bangladesh	2	96	5199	PASS	50	0	2	PenS	MerS	ChlS		CotS		EryS	-	FqS		TetS		3-6 months		CSF	2000s	#fb9a99	pre-PCV	PneumoADIP	CMOSH	F	Meningitis	Disease	None
ERR2212839	24371_8#49	GPS_BD_34109	CSF	2007	Bangladesh	2	96	74	PASS	50	0	2	PenS	MerS	ChlS		CotR	folA,folP	EryS	-	FqS		TetS		0-3 months		CSF	2000s	#fb9a99	pre-PCV	PneumoADIP	DSH	F	Meningitis	Disease	CotR
ERR2212856	24371_8#66	GPS_BD_42483	Blood & CSF	2007	Bangladesh	2	96	74	PASS	50	0	2	PenS	MerS	ChlS		CotI	folP	EryS	-	FqS		TetS		3-6 months		CSF	2000s	#fb9a99	pre-PCV	PneumoADIP	SSF	F	Meningitis with pneumonia	Disease	None
ERR2212891	24371_8#101	GPS_BD_30547	Blood & CSF	2004	Bangladesh	2	96	5199	PASS	50	0	2	PenS	MerS	ChlS		CotS		EryS	-	FqS		TetS		0-3 months		CSF	2000s	#fb9a99	pre-PCV	PneumoADIP	DSH	F	Meningitis	Disease	None
ERR2212893	24371_8#103	GPS_BD_42072	Blood & CSF	2007	Bangladesh	2	96	74	PASS	50	0	59	PenS	MerS	ChlS		CotI	folP	EryS	-	FqS		TetS		0-3 months		CSF	2000s	#fb9a99	pre-PCV	PneumoADIP	SSF	F	Meningitis	Disease	None
ERR2212897	24371_8#107	GPS_BD_30749	Blood	2005	Bangladesh	2	96	5199	PASS	50	0	2	PenS	MerS	ChlS		CotS		EryS	-	FqS		TetS		3-6 months		Blood	2000s	#fb9a99	pre-PCV	PneumoADIP	DSH	F	Meningitis	Disease	None
ERR2212908	24371_8#118	GPS_BD_1104348100	Blood & CSF	2011	Bangladesh	2	96	14455	PASS	50	0	137	PenS	MerS	ChlS		CotI	folP	EryS	-	FqS		TetS		0-3 months		CSF	2010s	#ff7f00	pre-PCV	IBD	DSH	M	Meningitis	Disease	None
ERR2212910	24371_8#120	GPS_BD_7096	CSF	2003	Bangladesh	2	96	74	PASS	50	0	2	PenS	MerS	ChlS		CotS		EryS	-	FqS		TetS		0-3 months		CSF	2000s	#fb9a99	pre-PCV	SPN-Hib	DMCH	M	Meningitis	Disease	None
ERR2212917	24371_8#127	GPS_BD_50278	CSF	2004	Bangladesh	2	96	5199	PASS	50	0	2	PenS	MerS	ChlS		CotS		EryS	-	FqS		TetS		12-24 months		CSF	2000s	#fb9a99	pre-PCV	PneumoADIP	CMCH	M	Meningitis	Disease	None
ERR2212923	24371_8#133	GPS_BD_7065	CSF	2003	Bangladesh	2	96	5199	PASS	50	0	2	PenS	MerS	ChlS		CotS		EryS	-	FqS		TetS		3-6 months		CSF	2000s	#fb9a99	pre-PCV	SPN-Hib	DMCH	F	Meningitis	Disease	None
ERR2212929	24371_8#139	GPS_BD_72366	Blood & CSF	2007	Bangladesh	2	96	14456	PASS	50	0	2	PenS	MerS	ChlS		CotS		EryS	-	FqS		TetS		0-3 months		CSF	2000s	#fb9a99	pre-PCV	PneumoADIP	KWMCH	M	Meningitis	Disease	None
ERR2212931	24371_8#141	GPS_BD_32522	CSF	2007	Bangladesh	2	96	74	PASS	50	0	2	PenS	MerS	ChlS		CotI	folP	EryS	-	FqS		TetS		0-3 months		CSF	2000s	#fb9a99	pre-PCV	PneumoADIP	DSH	M	Meningitis	Disease	None
ERR2212933	24371_8#143	GPS_BD_32196	Blood	2006	Bangladesh	2	96	74	PASS	50	0	2	PenS	MerS	ChlS		CotS		EryS	-	FqS		TetS		0-3 months		Blood	2000s	#fb9a99	pre-PCV	PneumoADIP	DSH	M	Meningitis	Disease	None
ERR2212934	24371_8#144	GPS_BD_31620	Blood	2006	Bangladesh	2	96	74	PASS	50	0	2	PenS	MerS	ChlS		CotI	folP	EryS	-	FqS		TetS		3-6 months		Blood	2000s	#fb9a99	pre-PCV	PneumoADIP	DSH	F	Meningitis	Disease	None
ERR2212937	24371_8#147	GPS_BD_31531	CSF	2006	Bangladesh	2	96	14457	PASS	50	0	137	PenS	MerS	ChlS		CotI	folP	EryS	-	FqS		TetS		3-6 months		CSF	2000s	#fb9a99	pre-PCV	PneumoADIP	DSH	M	Meningitis	Disease	None
ERR2212939	24371_8#149	GPS_BD_30269	CSF	2004	Bangladesh	2	96	5199	PASS	50	0	2	PenS	MerS	ChlS		CotS		EryS	-	FqS		TetS		0-3 months		CSF	2000s	#fb9a99	pre-PCV	PneumoADIP	DSH	M	Meningitis	Disease	None
ERR2212942	24371_8#152	GPS_BD_41730	CSF	2006	Bangladesh	2	96	74	PASS	50	0	2	PenS	MerS	ChlS		CotS		EryS	-	FqS		TetS		3-6 months		CSF	2000s	#fb9a99	pre-PCV	PneumoADIP	SSF	F	Meningitis	Disease	None
ERR2212950	24371_8#160	GPS_BD_23294	Blood	2008	Bangladesh	2	96	5199	PASS	50	0	2	PenS	MerS	ChlS		CotS		EryS	-	FqS		TetS		0-3 months		Blood	2000s	#fb9a99	pre-PCV	PneumoADIP	SSMCH	F	Meningitis	Disease	None
ERR2212959	24371_8#169	GPS_BD_31366	Blood & CSF	2005	Bangladesh	2	96	5199	PASS	50	0	2	PenS	MerS	ChlS		CotS		EryS	-	FqS		TetS		0-3 months		CSF	2000s	#fb9a99	pre-PCV	PneumoADIP	DSH	F	Meningitis	Disease	None
ERR2212967	24371_8#177	GPS_BD_1103659100	CSF	2011	Bangladesh	2	96	74	PASS	50	0	2	PenS	MerS	ChlS		CotI	folP	EryS	-	FqS		TetS		3-6 months		CSF	2010s	#ff7f00	pre-PCV	IBD	DMCH	M	Meningitis	Disease	None
ERR2212970	24371_8#180	GPS_BD_1104566100	CSF	2011	Bangladesh	2	96	74	PASS	50	0	2	PenS	MerS	ChlS		CotI	folP	EryS	-	FqS		TetS		0-3 months		CSF	2010s	#ff7f00	pre-PCV	IBD	DMCH	M	Meningitis	Disease	None
ERR2212979	24371_8#189	GPS_BD_1105118100	Blood & CSF	2011	Bangladesh	2	96	5199	PASS	50	0	2	PenS	MerS	ChlS		CotS		EryS	-	FqS		TetS		3-6 months		CSF	2010s	#ff7f00	pre-PCV	IBD	DMCH	M	Meningitis	Disease	None
ERR2213014	24371_8#224	GPS_BD_13663	Blood & CSF	2011	Bangladesh	2	96	74	PASS	50	0	2	PenS	MerS	ChlS		CotS		EryS	-	FqS		TetS		0-3 months		CSF	2010s	#ff7f00	pre-PCV	IBD	DSH	M	Meningitis	Disease	None
ERR2213045	24371_8#255	GPS_BD_12579	Blood & CSF	2010	Bangladesh	2	96	74	PASS	50	0	2	PenS	MerS	ChlS		CotI	folP	EryS	-	FqS		TetS		0-3 months		CSF	2010s	#ff7f00	pre-PCV	IBD	DSH	M	Meningitis	Disease	None
ERR2213088	24371_8#298	GPS_BD_23654	Blood & CSF	2013	Bangladesh	2	96	74	PASS	50	0	2	PenS	MerS	ChlS		CotI	folP	EryS	-	FqS		TetS		0-3 months		CSF	2010s	#ff7f00	pre-PCV	IBD	SSF	M	Meningitis	Disease	None
ERR2213095	24371_8#305	GPS_BD_42917	Blood	2012	Bangladesh	2	96	5199	PASS	50	0	2	PenS	MerS	ChlS		CotS		EryS	-	FqS		TetS		0-3 months		Blood	2010s	#ff7f00	pre-PCV	IBD	KWMCH	M	Meningitis	Disease	None
ERR2213096	24371_8#306	GPS_BD_34221	CSF	2012	Bangladesh	2	96	74	PASS	50	0	2	PenS	MerS	ChlS		CotI	folP	EryS	-	FqS		TetS		0-3 months		CSF	2010s	#ff7f00	pre-PCV	IBD	CMOSH	F	Meningitis	Disease	None
ERR2213104	24371_8#314	GPS_BD_305751	Blood & CSF	2013	Bangladesh	2	96	74	PASS	50	0	2	PenS	MerS	ChlS		CotI	folP	EryS	-	FqS		TetS		3-6 months		CSF	2010s	#ff7f00	pre-PCV	IBD	CMOSH	M	Meningitis	Disease	None
ERR2225266	24497_7#7	GPS_BD_31235	Blood & CSF	2005	Bangladesh	2	96	5199	PASS	50	0	2	PenS	MerS	ChlS		CotS		EryS	-	FqS		TetS		3-6 months		CSF	2000s	#fb9a99	pre-PCV	PneumoADIP	DSH	M	Meningitis	Disease	None
ERR2225267	24497_7#8	GPS_BD_41324	Blood	2006	Bangladesh	2	96	5199	PASS	50	0	2	PenS	MerS	ChlS		CotS		EryS	-	FqS		TetS		0-3 months		Blood	2000s	#fb9a99	pre-PCV	PneumoADIP	SSF	M	Meningitis	Disease	None
ERR2225282	24497_7#23	GPS_BD_10537	Pus	2009	Bangladesh	2	96	74	PASS	50	0	2	PenS	MerS	ChlS		CotI	folP	EryS	-	FqS		TetS		0-3 months		Pus	2000s	#fb9a99	pre-PCV	SPN-Hib	DSH	F	Unspecified	Disease	None
ERR2225286	24497_7#27	GPS_BD_20565	Blood & CSF	2010	Bangladesh	2	96	74	PASS	50	0	2	PenS	MerS	ChlS		CotI	folP	EryS	-	FqS		TetS		0-3 months		CSF	2010s	#ff7f00	pre-PCV	IBD	SSF	F	Meningitis	Disease	None
ERR2225306	24497_7#47	GPS_BD_2100855107	CSF	2014	Bangladesh	2	96	74	PASS	50	0	137	PenS	MerS	ChlS		CotS		EryS	-	FqS		TetS		3-6 months		CSF	2010s	#ff7f00	pre-PCV	IBD	SSF	M	Meningitis	Disease	None
ERR2225313	24497_7#54	GPS_BD_62850	CSF	2007	Bangladesh	2	96	74	PASS	50	0	2	PenS	MerS	ChlS		CotI	folP	EryS	-	FqS		TetS		0-3 months		CSF	2000s	#fb9a99	pre-PCV	PneumoADIP	CMOSH	F	Meningitis	Disease	None
ERR2225320	24497_7#61	GPS_BD_30998	Blood & CSF	2005	Bangladesh	2	96	74	PASS	50	0	2	PenS	MerS	ChlS		CotS		EryS	-	FqS		TetS		6-12 months		CSF	2000s	#fb9a99	pre-PCV	PneumoADIP	DSH	F	Meningitis	Disease	None
ERR2225326	24497_7#67	GPS_BD_748_9	NP_Carriage	2015	Bangladesh	2	96	74	PASS	50	0	2	PenS	MerS	ChlS		CotI	folP	EryS	-	FqS		TetS		12-24 months		NP	2010s	#ff7f00	intro-PCV10	Carriage	KWMCH	F	Healthy carriage	Carriage	None
ERR2225327	24497_7#68	GPS_BD_31368	Blood & CSF	2005	Bangladesh	2	96	74	PASS	50	0	2	PenS	MerS	ChlS		CotS		EryS	-	FqS		TetS		3-6 months		CSF	2000s	#fb9a99	pre-PCV	PneumoADIP	DSH	F	Meningitis	Disease	None
ERR2225334	24497_7#75	GPS_BD_358593	NP_Carriage	2017	Bangladesh	2	96	15686	PASS	50	0	2	PenS	MerS	ChlS		CotI	folP	EryS	_	FqS		TetS		>24 months		NP	2010s	#ff7f00	Post-PCV10	Shylet	Sylhet	F	Healthy carriage	Carriage	None
ERR2225335	24497_7#76	GPS_BD_30459	Blood & CSF	2004	Bangladesh	2	96	74	PASS	50	0	2	PenS	MerS	ChlS		CotI	folP	EryS	-	FqS		TetS		0-3 months		CSF	2000s	#fb9a99	pre-PCV	PneumoADIP	DSH	F	Meningitis	Disease	None
ERR2225341	24497_7#82	GPS_BD_33064	Blood & CSF	2007	Bangladesh	2	96	74	PASS	50	0	2	PenS	MerS	ChlS		CotS		EryS	-	FqS		TetS		0-3 months		CSF	2000s	#fb9a99	pre-PCV	PneumoADIP	DSH	F	Meningitis	Disease	None
ERR2225342	24497_7#83	GPS_BD_100450	Ear_Swab	2014	Bangladesh	2	96	74	PASS	50	0	2	PenS	MerS	ChlS		CotI	folP	EryS	-	FqS		TetS		12-24 months		Ear	2010s	#ff7f00	pre-PCV	Otitis Media	DSH	F	Otitis media	Disease	None
ERR2225343	24497_7#84	GPS_BD_72690	Blood & CSF	2007	Bangladesh	2	96	5199	PASS	50	0	2	PenS	MerS	ChlS		CotS		EryS	-	FqS		TetS		6-12 months		CSF	2000s	#fb9a99	pre-PCV	PneumoADIP	KWMCH	F	Meningitis	Disease	None
ERR2225348	24497_7#89	GPS_BD_1015110	Ear_Swab	2015	Bangladesh	2	96	74	PASS	50	0	2	PenS	MerS	ChlS		CotI	folP	EryR	mefA,msrD	FqS		TetR	tetM	3-6 months		Ear	2010s	#ff7f00	intro-PCV10	Otitis Media	DSH	F	Otitis media	Disease	EryR,TetR
ERR2225349	24497_7#90	GPS_BD_31586	Blood & CSF	2006	Bangladesh	2	96	74	PASS	50	0	2	PenS	MerS	ChlS		CotS		EryS	-	FqS		TetS		3-6 months		CSF	2000s	#fb9a99	pre-PCV	PneumoADIP	DSH	M	Meningitis	Disease	None
ERR2225362	24497_7#103	GPS_BD_74540	Blood & CSF	2008	Bangladesh	2	96	74	PASS	50	0	2	PenS	MerS	ChlS		CotI	folP	EryS	-	FqS		TetS		3-6 months		CSF	2000s	#fb9a99	pre-PCV	PneumoADIP	KWMCH	M	Meningitis	Disease	None
ERR2225370	24497_7#111	GPS_BD_22060	Blood	2007	Bangladesh	2	96	74	PASS	50	0	2	PenS	MerS	ChlS		CotS		EryS	-	FqS		TetS		0-3 months		Blood	2000s	#fb9a99	pre-PCV	SPN-Hib	SSMCH	M	Meningitis	Disease	None
ERR2225378	24497_7#119	GPS_BD_8363	CSF	2004	Bangladesh	2	96	74	PASS	50	0	2	PenS	MerS	ChlS		CotS		EryS	-	FqS		TetS		3-6 months		CSF	2000s	#fb9a99	pre-PCV	SPN-Hib	DSH	M	Meningitis	Disease	None
ERR2225386	24497_7#127	GPS_BD_35176	CSF	2013	Bangladesh	2	96	74	PASS	50	0	2	PenS	MerS	ChlS		CotI	folP	EryS	-	FqS		TetS		0-3 months		CSF	2010s	#ff7f00	pre-PCV	IBD	CMOSH	F	Meningitis	Disease	None
ERR2274857	24820_2#3	GPS_BD_31387	Blood & CSF	2006	Bangladesh	2	96	5083	PASS	50	0	2	PenS	MerS	ChlS		CotS		EryS	-	FqS		TetS		3-6 months		CSF	2000s	#fb9a99	pre-PCV	PneumoADIP	DSH	M	Meningitis	Disease	None
ERR2667218	24775_1#190	GPS_IN_BB4644	Unknown	2009	India	2	96	74	PASS	50	0	2	PenS	MerS	ChlS		CotS		EryS	-	FqS		TetS				Unknown	2000s	#fb9a99							None
ERR2667263	24775_1#235	GPS_PG_Q_888	Blood	1992	Papua_New_Guinea	2	96	1504	PASS	50	0	2	PenS	MerS	ChlS		CotS		EryS	-	FqS		TetS			MENINGITIS	Blood	1990s	#b2df8a							None
ERR2667285	24775_1#257	GPS_PG_RG_2492	CSF	1991	Papua_New_Guinea	2	96	1504	PASS	50	0	2	PenS	MerS	ChlS		CotS		EryS	-	FqS		TetS			PNEUMONIA	CSF	1990s	#b2df8a							None
ERR2667289	24775_1#261	GPS_PG_RG_2692	CSF	1992	Papua_New_Guinea	2	96	1504	PASS	50	0	2	PenS	MerS	ChlS		CotS		EryS	-	FqS		TetS			MENINGITIS	CSF	1990s	#b2df8a							None
ERR2667291	24775_1#263	GPS_PG_RG_40A	Blood	1989	Papua_New_Guinea	2	96	1504	PASS	50	0	2	PenS	MerS	ChlS		CotS		EryS	-	FqS		TetS			MENINGITIS	Blood	1980s	#a6cee3							None
ERR2667292	24775_1#264	GPS_PG_RG_52	Blood	1989	Papua_New_Guinea	2	96	1504	PASS	50	0	2	PenS	MerS	ChlS		CotS		EryS	-	FqS		TetS			PNEUMONIA	Blood	1980s	#a6cee3							None
ERR2667301	24775_1#273	GPS_PG_TS_168	CSF	1995	Papua_New_Guinea	2	96	1504	PASS	50	0	12	PenS	MerS	ChlS		CotS		EryS	-	FqS		TetS			MENINGITIS	CSF	1990s	#b2df8a							None
ERR2667302	24775_1#274	GPS_PG_TS_173	Blood	1995	Papua_New_Guinea	2	96	1504	PASS	50	0	2	PenS	MerS	ChlS		CotS		EryS	-	FqS		TetS			MENINGITIS	Blood	1990s	#b2df8a							None
ERR2667305	24775_1#277	GPS_PG_TS_208	CSF	1995	Papua_New_Guinea	2	96	1504	PASS	50	0	2	PenS	MerS	ChlS		CotS		EryS	-	FqS		TetS			PNEUMONIA	CSF	1990s	#b2df8a							None
ERR2667338	24775_1#310	GPS_PG_UA_575	CSF	1998	Papua_New_Guinea	2	96	1504	PASS	50	0	2	PenS	MerS	ChlS		CotS		EryS	-	FqS		TetS			MENINGITIS	CSF	1990s	#b2df8a							None
ERR2667340	24775_1#312	GPS_PG_UA_592	CSF	1998	Papua_New_Guinea	2	96	1504	PASS	50	0	2	PenS	MerS	ChlS		CotS		EryS	-	FqS		TetS			MENINGITIS	CSF	1990s	#b2df8a							None
ERR2667342	24775_1#314	GPS_PG_UA_617	CSF	1998	Papua_New_Guinea	2	96	1504	PASS	50	0	2	PenS	MerS	ChlS		CotS		EryS	-	FqS		TetS			MENINGITIS	CSF	1990s	#b2df8a							None
ERR2667351	24775_1#323	GPS_PG_UA_709	CSF	1999	Papua_New_Guinea	2	96	1504	PASS	50	0	2	PenS	MerS	ChlS		CotS		EryS	-	FqS		TetS			MENINGITIS	CSF	1990s	#b2df8a							None
ERR2667362	24775_1#334	GPS_PG_UA_821	CSF	1999	Papua_New_Guinea	2	96	1504	PASS	50	0	12	PenS	MerS	ChlS		CotS		EryS	-	FqS		TetS			MENINGITIS	CSF	1990s	#b2df8a							None
ERR2667363	24775_1#335	GPS_PG_UA_828	CSF	1999	Papua_New_Guinea	2	96	1504	PASS	50	0	2	PenS	MerS	ChlS		CotS		EryS	-	FqS		TetS			UNSPECIFIED	CSF	1990s	#b2df8a							None
ERR2667367	24775_1#339	GPS_PG_UA_861	CSF	1999	Papua_New_Guinea	2	96	1504	PASS	50	0	2	PenS	MerS	ChlS		CotS		EryS	-	FqS		TetS			MENINGITIS	CSF	1990s	#b2df8a							None
ERR2667369	24775_1#341	GPS_PG_UA_878	CSF	1999	Papua_New_Guinea	2	96	1504	PASS	50	0	2	PenS	MerS	ChlS		CotS		EryS	-	FqS		TetS			MENINGITIS	CSF	1990s	#b2df8a							None
ERR2667381	24775_1#353	GPS_PG_UA_997	CSF	2000	Papua_New_Guinea	2	96	16075	PASS	50	0	2	PenS	MerS	ChlS		CotS		EryS	-	FqS		TetS		>24 months	MENINGITIS	CSF	2000s	#fb9a99							None
ERR2667721	24820_2#340	GPS_AR_14304	CSF	2010	Argentina	2	96	3744	PASS	50	2	2	PenS	MerS	ChlS		CotS		EryS	-	FqS		TetS			OTHER	CSF	2010s	#ff7f00							None
ERR2668030	24861_1#292	GPS_IN_CS215	CSF	2006	India	2	96	74	PASS	50	0	2	PenS	MerS	ChlS		CotS		EryS	-	FqS		TetS				CSF	2000s	#fb9a99							None
ERR2668099	24936_1#4	GPS_PG_UA_1090	CSF	2000	Papua_New_Guinea	2	96	1504	PASS	50	0	2	PenS	MerS	ChlS		CotS		EryS	-	FqS		TetS			MENINGITIS	CSF	2000s	#fb9a99							None
ERR2668101	24936_1#6	GPS_PG_UA_1113	CSF	2001	Papua_New_Guinea	2	96	1504	PASS	50	0	2	PenS	MerS	ChlS		CotS		EryS	-	FqS		TetS			MENINGITIS	CSF	2000s	#fb9a99							None
ERR2668104	24936_1#9	GPS_PG_UA_1141	CSF	2001	Papua_New_Guinea	2	96	16069	PASS	50	0	2	PenS	MerS	ChlS		CotS		EryS	-	FqS		TetS			MENINGITIS	CSF	2000s	#fb9a99							None
ERR2668109	24936_1#14	GPS_PG_UA_1245	CSF	2001	Papua_New_Guinea	2	96	16075	PASS	50	0	2	PenS	MerS	ChlS		CotS		EryS	-	FqS		TetS			MENINGITIS	CSF	2000s	#fb9a99							None
ERR2668121	24936_1#26	GPS_PG_UA_1397	CSF	2002	Papua_New_Guinea	2	96	1504	PASS	50	0	2	PenS	MerS	ChlS		CotS		EryS	-	FqS		TetS			MENINGITIS	CSF	2000s	#fb9a99							None
ERR2668122	24936_1#27	GPS_PG_UA_1439	CSF	2002	Papua_New_Guinea	2	96	1504	PASS	50	0	2	PenS	MerS	ChlS		CotS		EryS	-	FqS		TetS			MENINGITIS	CSF	2000s	#fb9a99							None
ERR2668132	24936_1#37	GPS_PG_RG_2181	CSF	1990	Papua_New_Guinea	2	96	1504	PASS	50	0	2	PenS	MerS	ChlS		CotS		EryS	-	FqS		TetS			MENINGITIS	CSF	1990s	#b2df8a							None
ERR2668133	24936_1#38	GPS_PG_RG_2529	CSF	1992	Papua_New_Guinea	2	96	1504	PASS	50	0	2	PenS	MerS	ChlS		CotS		EryS	-	FqS		TetS			MENINGITIS	CSF	1990s	#b2df8a							None
ERR2668138	24936_1#43	GPS_PG_UA_103	CSF	1997	Papua_New_Guinea	2	96	1504	PASS	50	0	2	PenS	MerS	ChlS		CotS		EryS	-	FqS		TetS			MENINGITIS	CSF	1990s	#b2df8a							None
ERR2668142	24936_1#47	GPS_PG_UA_820	CSF	1999	Papua_New_Guinea	2	96	1504	PASS	50	0	12	PenS	MerS	ChlS		CotS		EryS	-	FqS		TetS			MENINGITIS	CSF	1990s	#b2df8a							None
ERR316647	9789_2#76	C22387	CSF	2010	Malawi	2	96	9476	PASS	50	0	2	PenS	MerS	ChlS		CotS		EryS	-	FqS		TetS		>24 months	MENINGITIS	CSF	2010s	#ff7f00							None
ERR3303423	29102_1#285	GPS_NP_0098	Blood	2017	Nepal	2	96	74	PASS	50	0	2	PenS	MerS	ChlS		CotR	folA,folP	EryS	-	FqS		TetS		>24 months	UNSPECIFIED IPD	Blood	2010s	#ff7f00							CotR
ERR3332080	29330_2#171	GPS_BD_1102095109	Blood	2017	Bangladesh	2	96	74	PASS	50	0	NEW	PenS	MerS	ChlS		CotI	folP	EryR	mefA,msrD	FqS		TetR	tetM	3-6 months		Blood	2010s	#ff7f00	Post-PCV10	IBD	DSH	F	Meningitis	Disease	EryR,TetR
ERR3797575			Blood	2010	Kenya	2	96	74	PASS	50	0	2	PenS	MerS	ChlS		CotS		EryS	-	FqS		TetS				Blood	2010s	#ff7f00							None
ERR3899290	28042_2#100	GPS_NG_030190688	Blood	2017	Nigeria	2	96	74	PASS	50	0	2	PenS	MerS	ChlS		CotS		EryS	-	FqS		TetR	tetM		BACTERAEMIA	Blood	2010s	#ff7f00							TetR
ERR3899336	28042_2#146	GPS_NG_0201605482	CSF	2017	Nigeria	2	96	16043	PASS	50	0	2	PenS	MerS	ChlS		CotS		EryS	-	FqS		TetS		>24 months	MENINGITIS	CSF	2010s	#ff7f00							None
ERR714111	14410_4#9	GPS_GM_0272	Blood	2013	The_Gambia	2	96	74	PASS	50	0	2	PenS	MerS	ChlS		CotS		EryS	-	FqS		TetS		0-3 months	SEPTICEMIA	Blood	2010s	#ff7f00							None
ERR714381	14410_7#24	GPS_GM_0457	CSF	2002	The_Gambia	2	96	11692	PASS	50	0	2	PenS	MerS	ChlS		CotS		EryS	-	FqS		TetS				CSF	2000s	#fb9a99							None
ERR714435	14410_7#78	GPS_GM_0511	Blood	2002	The_Gambia	2	96	11692	PASS	50	0	2	PenS	MerS	ChlS		CotS		EryS	-	FqS		TetS				Blood	2000s	#fb9a99							None
ERR742685	14673_4#90	GPS_US_PATH482	CSF	2005	Mongolia	2	96	1504	PASS	50	0	2	PenS	MerS	ChlS		CotS		EryS	-	FqS		TetS				CSF	2000s	#fb9a99							None
ERR742686	14673_4#91	GPS_US_PATH483	CSF	2005	Mongolia	2	96	1504	PASS	50	0	2	PenS	MerS	ChlS		CotS		EryS	-	FqS		TetS				CSF	2000s	#fb9a99							None
ERR742687	14673_4#92	GPS_US_PATH484	Blood	2004	Mongolia	2	96	1504	PASS	50	0	2	PenS	MerS	ChlS		CotS		EryS	-	FqS		TetS				Blood	2000s	#fb9a99							None
ERR742688	14673_4#93	GPS_US_PATH485	CSF	2004	Mongolia	2	96	1504	PASS	50	0	2	PenS	MerS	ChlS		CotS		EryS	-	FqS		TetS				CSF	2000s	#fb9a99							None
ERR742689	14673_4#94	GPS_US_PATH486	CSF	2006	Mongolia	2	96	1504	PASS	50	0	2	PenS	MerS	ChlS		CotS		EryS	-	FqS		TetS				CSF	2000s	#fb9a99							None
ERR742694	14673_5#4	GPS_US_PATH491	CSF	2003	Mongolia	2	96	1504	PASS	50	0	2	PenS	MerS	ChlS		CotS		EryR	mefA,msrD	FqS		TetR	tetM			CSF	2000s	#fb9a99							EryR,TetR
ERR750754	14723_1#19	GPS_US_PATH1705	Unknown		India	2	96	74	PASS	50	0	2	PenS	MerS	ChlS		CotS		EryS	-	FqS		TetS				Unknown		#bebada							None
ERR750757	14723_1#22	GPS_US_PATH1708	Unknown		India	2	96	74	PASS	50	0	2	PenS	MerS	ChlS		CotS		EryS	-	FqS		TetS				Unknown		#bebada							None
ERR750764	14723_1#29	GPS_US_PATH1715	Unknown		India	2	96	74	PASS	50	0	2	PenS	MerS	ChlS		CotI	folP	EryS	-	FqS		TetS				Unknown		#bebada							None
ERR750817	14723_1#89	GPS_US_PATH3615	Blood	2005	Bangladesh	2	96	74	PASS	50	0	2	PenS	MerS	ChlS		CotS		EryS	-	FqS		TetR	tetM			Blood	2000s	#fb9a99							TetR
ERR750821	14723_1#93	GPS_US_PATH3619	Blood	2006	Bangladesh	2	96	74	PASS	50	0	2	PenS	MerS	ChlS		CotS		EryS	-	FqS		TetR	tetM	0-3 months		Blood	2000s	#fb9a99							TetR
ERR750825	14723_2#2	GPS_US_PATH3623	Blood	2006	Bangladesh	2	96	74	PASS	50	0	2	PenS	MerS	ChlS		CotS		EryS	-	FqS		TetR	tetM	0-3 months		Blood	2000s	#fb9a99							TetR
ERR750844	14723_2#21	GPS_US_PATH3644	Blood	2008	Bangladesh	2	96	74	PASS	50	0	2	PenS	MerS	ChlS		CotS		EryS	-	FqS		TetR	tetM	0-3 months		Blood	2000s	#fb9a99							TetR
ERR750850	14723_2#27	GPS_US_PATH3650	Blood	2009	Bangladesh	2	96	74	PASS	50	0	2	PenS	MerS	ChlS		CotS		EryS	-	FqS		TetR	tetM	>24 months		Blood	2000s	#fb9a99							TetR
ERR750851	14723_2#28	GPS_US_PATH3651	Blood	2009	Bangladesh	2	96	74	PASS	50	0	2	PenS	MerS	ChlS		CotS		EryS	-	FqS		TetR	tetM	0-3 months		Blood	2000s	#fb9a99							TetR
ERR750893	14723_2#78	GPS_US_PATH4426	Unknown		India	2	96	74	PASS	50	0	2	PenS	MerS	ChlS		CotI	folP	EryS	-	FqS		TetS		12-24 months		Unknown		#bebada							None
ERR750894	14723_2#80	GPS_US_PATH4429	Unknown		India	2	96	74	PASS	50	0	2	PenS	MerS	ChlS		CotS		EryS	-	FqS		TetS				Unknown		#bebada							None
ERR774600	14936_5#36	GPS_MW_C10270_R1	CSF	2004	Malawi	2	96	9476	PASS	50	0	2	PenS	MerS	ChlS		CotS		EryS	-	FqS		TetS			MENINGITIS	CSF	2000s	#fb9a99							None
ERR845778	15277_1#45	GPS_US_PATH3679	CSF	1998	India	2	96	74	PASS	50	0	2	PenS	MerS	ChlS		CotS		EryS	-	FqS		TetS			MENINGITIS	CSF	1990s	#b2df8a							None
ERR845784	15277_1#51	GPS_US_PATH4428	Unknown		India	2	96	74	PASS	50	0	2	PenS	MerS	ChlS		CotS		EryS	-	FqS		TetS		12-24 months		Unknown		#bebada							None
ERR845786	15277_1#53	GPS_US_PATH4801	Middle_Ear_Fluid	1999	Hungary	2	96	1504	PASS	50	0	2	PenS	MerS	ChlS		CotS		EryS	-	FqS		TetS			OTITIS MEDIA	Ear	1990s	#b2df8a							None
ERR870055	15531_4#53	GPS_GM_0922	Blood	2011	The_Gambia	2	96	74	PASS	50	0	2	PenS	MerS	ChlS		CotS		EryS	-	FqS		TetS			PNEUMONIA	Blood	2010s	#ff7f00							None
ERR870189	15531_5#92	GPS_GM_1073	NP_Carriage	2009	The_Gambia	2	96	74	PASS	50	0	2	PenS	MerS	ChlS		CotS		EryS	-	FqS		TetS			CARRIAGE	NP	2000s	#fb9a99							None
ERR870259	15531_6#67	GPS_GM_1154	Blood	2014	The_Gambia	2	96	74	PASS	50	0	2	PenS	MerS	ChlS		CotS		EryS	-	FqS		TetS		>24 months	MENINGITIS	Blood	2010s	#ff7f00							None
ERR870311	15531_7#25	GPS_GM_1207	NP_Carriage	2009	The_Gambia	2	96	74	PASS	50	0	2	PenS	MerS	ChlS		CotS		EryS	-	FqS		TetS			CARRIAGE	NP	2000s	#fb9a99							None
ERR876709	15608_5#12	GPS_PL_7849_99	CSF	1999	Poland	2	96	1504	PASS	50	0	2	PenS	MerS	ChlS		CotS		EryS	-	FqS		TetS		>24 months	MENINGITIS	CSF	1990s	#b2df8a							None
ERR979898	16288_3#25	GPS_NP_0046	Blood	2011	Nepal	2	96	74	PASS	50	0	2	PenS	MerS	ChlS		CotS		EryS	-	FqS		TetS			UNSPECIFIED	Blood	2010s	#ff7f00							None
ERR980039	16288_4#83	GPS_NP_4057	NP_Carriage	2014	Nepal	2	96	74	PASS	50	0	2	PenS	MerS	ChlS		CotI	folP	EryS	-	FqS		TetS		>24 months	PNEUMONIA	NP	2010s	#ff7f00							None
ERR980333	16288_8#60	GPS_NP_0045	Blood	2011	Nepal	2	96	74	PASS	50	0	2	PenS	MerS	ChlS		CotS		EryS	-	FqS		TetS		>24 months	PNEUMONIA	Blood	2010s	#ff7f00							None
NC_008533			Unknown	1916	Unknown	2	622	595		2	0	2													>24 months		Unknown	1910s	#984ea3
SPN_0164			CSF	2022	Bangladesh	2	96	74	PASS	50	0	2	PenS	MerS	ChlS		CotI	folP	EryR	mefA,msrD	FqS		TetR	tetM			CSF	2020s	#e41a1c							EryR,TetR
